# Analysis of exome sequencing data implicates rare coding variants in *STAG1* and *ZNF136* in schizophrenia

**DOI:** 10.1101/2024.10.14.24314843

**Authors:** Sophie L Chick, Peter Holmans, Detelina Grozeva, Rebecca Sims, Julie Williams, Michael J Owen, Michael C O’Donovan, James T R Walters, Elliott Rees

## Abstract

Rare coding variants across many genes contribute to schizophrenia liability, but they have only been implicated in 12 genes at exome-wide levels of significance. To increase power for gene discovery, we analysed exome-sequencing data for rare coding variants in a new sample of 4,650 schizophrenia cases and 5,719 controls, and combined these with published sequencing data for a total of 28,898 cases, 103,041 controls and 3,444 proband-parent trios. Novel associations were identified for *STAG1* and *ZNF136* at exome-wide significance and for six additional genes at a false discovery rate of 5%. Among these genes, *SLC6A1* and *KLC1* are associated with damaging missense variants alone. Four of the eight novel genes are also enriched for rare coding variants in other developmental and psychiatric disorders. Moreover, *STAG1* and *KLC1* have fine-mapped common variant signals in schizophrenia. These findings provide novel insights into the neurobiology of schizophrenia, including an aetiological role for disrupted chromatin organisation.
