## Extended data table 1 for "Analysis of exome sequencing data implicates rare coding variants in *STAG1* and *ZNF136* in schizophrenia"

### Sheet: Extended_data_table_1
Gene ID	Gene symbol	Locus	Alleles	Case variants	Control variants	Consequence	MPC
ENSG00000118007	STAG1	3:136196231	[G,T]	1	0	missense_variant	2.2321
ENSG00000118007	STAG1	3:136287610	[G,A]	1	0	stop_gained	NA
ENSG00000118007	STAG1	3:136323227	[C,A]	1	0	missense_variant	2.0992
ENSG00000118007	STAG1	3:136342007	[C,T]	1	0	missense_variant	2.132
ENSG00000196646	ZNF136	19:12297630	[G,A]	1	0	stop_gained	NA
ENSG00000196646	ZNF136	19:12297827	[C,T]	1	0	stop_gained	NA
ENSG00000196646	ZNF136	19:12298499	[C,T]	1	0	stop_gained	NA
ENSG00000157103	SLC6A1	3:11064090	[C,T]	1	0	missense_variant	2.2357
ENSG00000157103	SLC6A1	3:11067469	[A,G]	1	0	missense_variant	2.4794
ENSG00000157103	SLC6A1	3:11070964	[C,T]	1	0	missense_variant	2.5173
ENSG00000186472	PCLO	7:82453642	[T,A]	2	0	stop_gained	NA
ENSG00000186472	PCLO	7:82453669	[C,A]	1	0	stop_gained	NA
ENSG00000186472	PCLO	7:82467584	[GT,G]	0	1	frameshift_variant	NA
ENSG00000186472	PCLO	7:82476462	[C,T]	1	0	splice_donor_variant	NA
ENSG00000186472	PCLO	7:82545766	[G,A]	1	0	stop_gained	NA
ENSG00000186472	PCLO	7:82582519	[T,TA]	1	0	frameshift_variant	NA
ENSG00000186472	PCLO	7:82582943	[CT,C]	1	0	frameshift_variant	NA
ENSG00000015171	ZMYND11	10:282781	[A,ATTTTTTTTTT]	1	0	frameshift_variant	NA
ENSG00000168000	BSCL2	11:62462039	[C,T]	1	0	splice_donor_variant	NA
ENSG00000168000	BSCL2	11:62469957	[TAGTC,T]	1	0	frameshift_variant	NA
ENSG00000168000	BSCL2	11:62472897	[GC,G]	1	0	frameshift_variant	NA
ENSG00000126214	KLC1	14:104139735	[C,T]	0	1	missense_variant	3.0926
ENSG00000138028	CGREF1	2:27323327	[TAC,T]	2	0	frameshift_variant	NA
